# A spatial multi-omic portrait of survival outcome for clear cell renal cell carcinoma

**DOI:** 10.64898/2026.03.02.26347390

**Authors:** Lasse Meyer, Stefanie Engler, Marlene Lutz, Peter Schraml, Dorothea Rutishauser, Anne Bertolini, Matthias Lienhard, Christian Beisel, Franziska Singer, Natalie De Souza, Niko Beerenwinkel, Holger Moch, Bernd Bodenmiller

## Abstract

Clear cell renal cell carcinoma (ccRCC) is the leading cause of kidney cancer-related death, but how the tumor microenvironment shapes patient survival is not completely understood. Here, we describe the characterization of ccRCC tumor ecosystems from 498 patients using imaging mass cytometry with a focus on tumor, myeloid, and T cell landscapes. Data from more than 3 million single cells is analyzed using machine-learning to identify key ecosystem features that outperform basic clinical data for predicting patient survival. We define three survival ecotypes of ccRCC: *Poor* ecotypes, correlate with the worst survival, have high levels of ICAM1 and CD44 expression in tumor cells and are enriched in M2-like macrophages and interactions of exhausted CD8^+^ T cells with macrophages. *Favorable* ecotypes are characterized by high levels of VHL on tumor cells and of HLADR on myeloid cells and contain Th1-like CD4^+^ T cells. *Medium* ecotypes have the highest endothelial cell density and various immune-to-tumor interactions. Multi-omic characterization of these ecotypes using targeted genomic sequencing and metabolic imaging reveals distinct genomic and metabolic features, including *BAP1* mutations in *Poor* and *VHL* monodriver/wild-type status in *Favorable* patients. We show that deep learning allows ecotype prediction directly from standard pathology H&E images. We validate the ecotypes and their associated molecular characteristics with orthogonal omics data across five clinical cohorts and more than 2,500 patients. These analyses highlight an overall survival benefit for *Medium* patients treated with immunotherapy. In summary, our study distills the survival-relevant information encoded in the ccRCC tumor microenvironment into prognostic survival ecotypes, which may inform clinical decision making in the future.
