## Supplemental Tables for "A spatial multi-omic portrait of survival outcome for clear cell renal cell carcinoma": TableS1.xlsx

### Sheet: Tumor Panel
Table S1: Antibody panel information for IMC - Tumor cell panel - Related to Methods
Metal Tag	Target	Antibody Clone	Company	Catalogue Number
Yb89	Myeloperoxidase	Polyclonal_MPO	Agilent Dako	A0398
In113	Histone H3	D1H2	Cell Signaling	4499
In15	SMA	1A4	Abcam	7817
La139	pan Cytokeratin	AE1/AE3	Abcam	ab80826
Pr141	GPX4	EPNCIR144	Abcam	ab219592
Nd142	CD38	EPR4106	Abcam	ab226034
Nd143	HLA-DR	TAL 1B5	Abcam	ab20181
Nd144	NFkB	D14E12	Cell Signaling	69994
Nd145	Cyclin D1	EPR2241	Abcam	ab156448
Nd146	CD68	KP1	Thermo Fisher	14-0688-82
Sm147	Hif1alpha	EP1215Y	Abcam	ab210073
Nd148	p53	EPR17343	Abcam	ab240215
Sm149	CD20	L26	Thermo Fisher	14-0202-82
Nd150	c-Myc	9E10	Biolegend	626802
Eu151	ICAM	EP1442Y	Abcam	ab271852
Sm152	CD3	polyclonal_A0452	Agilent Dako	A0542
Eu153	PDGFRalpha + beta	Y92	Abcam	ab271835
Sm154	CD11c	EP1347Y	Abcam	ab216655
Gd155	PDK4	1C2BG5	Abcam	ab110336
Gd156	CD73	D7F9A	Cell Signaling	87661
Gd158	BRG1	EPNCIR111A	Abcam	ab215998
Tb159	PKM2	D78A4	Cell Signaling	95251
Gd160	CD274 (B7-H1 - PD-L1)	73-10	Abcam	ab226766
Dy161	CD10	E5P7S	Cell Signaling	54370
Dy162	CD45RO	UCHL1	Biolegend	304202
Dy162	CD45RA	HI100	Biolegend	304120
Dy163	IDH2	EPR7576	Abcam	ab246343
Dy164	Rabbit IgG	polyclonal_AI-1000	Vector Labs	AI-1000
	Hif2alpha	E8E5Z	Cell Signaling	71565
Ho165	Aurora A	35C1	Abcam	ab13824
Er166	CD8a	C8/144B	Thermo Fisher	MA5-13473
Er167	Tim-3	polyclonal_AF2365	R&D Systems	AF2365
Er168	Carbonic Anhydrase IX	polyclonal_CAIX	R&D Systems	AF2188
Tm169	EGFR	EP38Y	Abcam	ab272293
Er170	CD4	EPR6855	Abcam	ab181724
Yb171	p-S6	N7-548	BDBioscience	2150655
Yb172	vWF	polyclonal_vwf	Millipore	AB7356
Yb172	CD31	EPR3094	Abcam	ab207090
Yb173	VEGF Receptor 1	Y103	Abcam	ab184784
Yb174	VHL	Ig32 (RUO)	BDBioscience	556347
Lu175	p-Rb	D20B12	Cell Signaling	41359
Yb176	p-mTOR	49F9	Cell Signaling	54932
Pt194	Glut1	EPR3915	Abcam	ab252403
Pt196	Fumarase	EPR21104	Abcam	ab234905
Bi209	GLUD1/2	D9F7P	Cell Signaling	80063

### Sheet: Myeloid Panel
Table S1: Antibody panel information for IMC - Myeloid cell panel - Related to Methods
Metal Tag	Target	Antibody Clone	Company	Catalogue Number
Yb89	Myeloperoxidase	Polyclonal_MPO	Agilent Dako	A0398
In113	Histone H3	D1H2	Cell Signaling	4499
In115	SMA	1A4	Abcam	7817
La139	pan Cytokeratin	AE1/AE3	Abcam	ab80826
Pr141	CD16	EPR16784	Abcam	ab256582
Nd142	CD38	EPR4106	Abcam	ab226034
Nd143	HLA-DR	TAL 1B5	Abcam	ab20181
Nd144	TMEM173	SP339	Abcam	ab238796
Nd145	CD303	Polyclonal_CD303	R&D Systems	AF1376
Nd146	CD68	KP1	Thermo Fisher	14-0688-82
Sm147	CD163	EDHu-1	Thermo Fisher	MA1-82342
Nd148	VCAM-1	EPR5047	Abcam	ab271899
Sm149	CD20	L26	Thermo Fisher	14-0202-82
Nd150	CD56	E7X9M	Cell Signaling	88856
Eu151	Indoleamine 2-3-dioxygenase (IDO)	SP260	Abcam	ab245737
Sm152	CD3	polyclonal_A0452	Agilent Dako	A0542
Eu153	DC-LAMP (CD208)	1010E1.01	Dendritics	DDX0191P-100
Sm154	CD11c	EP1347Y	Abcam	ab216655
Gd155	CD11b	SP330	Abcam	ab241408
Gd156	CD73	D7F9A	Cell Signaling	87661
Gd158	MMP9	D6O3H	Cell Signaling	15749
Tb159	CCR2	K036C2	Biolegend	357202
Gd160	CD274 (B7-H1 - PD-L1)	73-10	Abcam	ab226766
Dy161
Dy162	CD45RO	UCHL1	Biolegend	304202
Dy162	CD45RA	HI100	Biolegend	304120
Dy163	Arginase 1	E4U1l	Cell Signaling	41332
Dy164	CCL19	54909	R&D Systems	MAB361-100
Ho165	CXCL13	Polyclonal_CXCL13	R&D Systems	AF801
Er166	CD8a	C8/144B	Thermo Fisher	MA5-13473
Er167	CD33	996810	R&D Systems	MAB11371-100
Er168	Carbonic Anhydrase IX	polyclonal_CAIX	R&D Systems	AF2188
Tm169	VISTA	D1L2G	Cell Signaling	82119
Er170	Rabbit IgG	polyclonal_AI-1000	Vector Labs	AI-1000
	CD4	EP204	Cell Signaling	48274
Yb171	CD209	C209/1781	Novus Biologicals	NBP2-54351-100ug
Yb172	vWF	polyclonal_vwf	Millipore	AB7356
Yb172	CD31	EPR3094	Abcam	ab207090
Yb173	CXCL12	79018	R&D Systems	MAB350-100
Yb174	CCL21	polyclonal_CCL21	R&D Systems	AF366
Lu175	CD206	685645	R&D Systems	MAB25341
Yb176	Cleaved Caspase 3	C92-605	BD Biosciences	559565
Yb176	Cleaved PARP	F21-852	BD Biosciences	552596
Pt194	Ki-67	B56	BD Biosciences	556003
Pt196	Vimentin	EPR3776	Abcam	ab193555
Bi209	CD15	HI98	Biolegend	301902

### Sheet: T cell Panel
Table S1: Antibody panel information for IMC - T cell panel - Related to Methods
Metal Tag	Target	Antibody Clone	Company	Catalogue Number
Yb89	Myeloperoxidase	Polyclonal_MPO	Agilent Dako	A0398
In113	Histone H3	D1H2	Cell Signaling	4499
In115	SMA	1A4	Abcam	7817
La139	pan Cytokeratin	AE1/AE3	Abcam	ab80826
Pr141	GATA3	L50-823	BD Biosciences	558686
Nd142	CD38	EPR4106	Abcam	ab226034
Nd143	CD44	polyclonal_CD44	R&D Systems	AF3660
Nd144	TMEM173	SP339	Abcam	ab238796
Nd145	4-1BB	E6Z7F	Cell Signaling	84772
Nd146	CD68	KP1	Thermo Fisher	14-0688-82
Sm147	CD45RA	HI100	Biolegend	304102
Nd148	VCAM-1	EPR5047	Abcam	ab271899
Sm149	CD20	L26	Thermo Fisher	14-0202-82
Nd150	CD56	E7X9M	Cell Signaling	88856
Eu151	IRF4	EP5699	Abcam	ab240071
Sm152	CD3	polyclonal_A0452	Agilent Dako	A0542
Eu153	LAG-3	D2G4O	Cell Signaling	25848
Sm154	CD11c	D3V1E	Cell Signaling	93233
Gd155	PD-1	D4W2J	Cell Signaling	63815
Gd156	CD73	D7F9A	Cell Signaling	87661
Gd158	CD7	EPR4242	Abcam	ab230834
Tb159	Granzyme B	D6E9W	Cell Signaling	79903
Gd160	CD274 (B7-H1 - PD-L1)	73-10	Abcam	ab226766
Dy161	EOMES	WD1928	Thermo Fisher	14-4877-82
Dy162	CD45RO	UCHL1	Biolegend	304202
Dy162	CD45RA	HI100	Biolegend	304120
Dy163	Foxp3	236A/E7	Thermo Fisher	14-4777-82
Dy164	CD278 ICOS	D1K2T	Cell Signaling	39740
Ho165	CXCL13	Polyclonal_CXCL13	R&D Systems	AF801
Er166	CD8a	C8/144B	Thermo Fisher	MA5-13473
Er167	GITR	D5V7P	Cell Signaling	24200
Er168	Carbonic Anhydrase IX	polyclonal_CAIX	R&D Systems	AF2188
Tm169	CD134	Ber-ACT35	Biolegend	350002
Er170	Rabbit IgG	polyclonal_AI-1000	Vector Labs	AI-1000
	CD4	EP204	Cell Signaling	48274
Yb171	Tbet	E4I2K	Cell Signaling	53753
Yb172	vWF	polyclonal_vwf	Millipore	AB7356
Yb172	CD31	EPR3094	Abcam	ab207090
Yb173	Tim-3	polyclonal_Tim3	R&D Systems	AF2365
Yb174	NKG2A	EPR23737-127	Abcam	ab273516
Lu175	Granzyme K	EPR24601-164	Abcam	ab282714
Yb176	Cleaved Caspase 3	C92-605	BD Biosciences	559565
Yb176	Cleaved PARP	F21-852	BD Biosciences	552596
Pt194	Ki-67	B56	BD Biosciences	556003
Pt196	Vimentin	EPR3776	Abcam	ab193555
Bi209	CD15	HI98	Biolegend	301902
