## Supplemental Tables for "A spatial multi-omic portrait of survival outcome for clear cell renal cell carcinoma": TableS2.xlsx

### Sheet: Astir
Table S2: Astir and GMM prediction settings - Astir - Related to Methods
Panel	Task	Marker	Category	Prediction threshold
Tumor, Myeloid, T cell	Tumor - Non-tumor	CA9, panCK	Tumor	0.5
Tumor, Myeloid, T cell	Tumor - Non-tumor	CD68, SMA, CD3, CD4, CD8a, CD31/vWF, MPO, CD11c, CD20, CD38 (all separate)	Non-tumor	0.5
Tumor, Myeloid, T cell	Broad TME cell types	CD3, CD8a	CD8+ T cell	0.8
Tumor, Myeloid, T cell	Broad TME cell types	CD3, CD4	CD4+ T cell	0.8
Tumor, Myeloid, T cell	Broad TME cell types	CD68, CD11c	Macrophage	0.8
Tumor, Myeloid, T cell	Broad TME cell types	MPO	Neutrophil	0.8
Tumor, Myeloid, T cell	Broad TME cell types	CD38	Plasma cell	0.8
Tumor, Myeloid, T cell	Broad TME cell types	CD31/vWF	Endothelial	0.8
Tumor, Myeloid, T cell	Broad TME cell types	SMA	Stromal	0.8
Tumor, Myeloid, T cell	Broad TME cell types	CD20	B cell	0.8
T cell	CD4+ T cell phenotypes	Tim3, PD1, CXCL13	Exhausted-like CD4+	0.5
T cell	CD4+ T cell phenotypes	CXCL13	CXCL13-like CD4+	0.5
T cell	CD4+ T cell phenotypes	FOXP3, CD278	Treg-like CD4+	0.5
T cell	CD4+ T cell phenotypes	Tbet	Th1-like CD4+	0.5
T cell	CD4+ T cell phenotypes	CD45RA	Naive-like CD4+	0.5
T cell	CD8+ T cell phenotypes	Tim3, PD1, CXCL13	Exhausted-like CD8+	0.5
T cell	CD8+ T cell phenotypes	GranB, GranK	Cytotoxic-like CD8+	0.5
T cell	CD8+ T cell phenotypes	Tim3, PD1, CXCL13, GranB, GranK	Exhausted cytotoxic-like CD8+	0.5
T cell	CD8+ T cell phenotypes	CXCL13	CXCL13-like CD8+	0.5
T cell	CD8+ T cell phenotypes	CD134	Activated-like CD8+	0.5
T cell	CD8+ T cell phenotypes	EOMES	Memory-like CD8+	0.5
T cell	CD8+ T cell phenotypes	NKG2A	Inhibitory-like CD8+	0.5
T cell	CD8+ T cell phenotypes	CD45RA	Naive-like CD8+	0.5
Myeloid	Myeloid phenotypes	HLADR	AgM	0.5
Myeloid	Myeloid phenotypes	CD163	M2-like	0.5
Myeloid	Myeloid phenotypes	CD11b	cM	0.5
Myeloid	Myeloid phenotypes	CD11b, CD15, Arginase	Neutro/MDSC	0.5

### Sheet: GMM
Table S2: Astir and GMM prediction settings - GMM - Related to Methods
Panel	Task	Marker	Category	Uncertainty threshold
Tumor, Myeloid, T cell	Tumor - Non-tumor	CA9+ or panCK+	Tumor	0
Tumor, Myeloid, T cell	Tumor - Non-tumor	CD45+ or any of CD68+, SMA+, CD3+, CD4+, CD8a+, CD31/vWF+, MPO+, CD11c+, CD20+, CD38+	Non-tumor	0
Tumor, Myeloid, T cell	Broad TME cell types	CD8a+	CD8+ T cell	0
Tumor, Myeloid, T cell	Broad TME cell types	CD3+ and CD4+	CD4+ T cell	0
Tumor, Myeloid, T cell	Broad TME cell types	CD68+, CD11c+ and MPO-	Macrophage	0
Tumor, Myeloid, T cell	Broad TME cell types	MPO+	Neutrophil	0
Tumor, Myeloid, T cell	Broad TME cell types	CD38+	Plasma cell	0
Tumor, Myeloid, T cell	Broad TME cell types	CD31/vWF+	Endothelial	0
Tumor, Myeloid, T cell	Broad TME cell types	SMA+	Stromal	0
Tumor, Myeloid, T cell	Broad TME cell types	CD20+	B cell	0
T cell	CD4+ T cell phenotypes	Tim3+ and PD1+	Exhausted-like CD4+	0.01
T cell	CD4+ T cell phenotypes	CXCL13+	CXCL13-like CD4+	0.01
T cell	CD4+ T cell phenotypes	GITR+, CD134+, CD278+ and FOXP3-	Activated-like CD4+	0.01
T cell	CD4+ T cell phenotypes	FOXP3+ and CD278+	Treg-like CD4+	0.01
T cell	CD4+ T cell phenotypes	Tbet+	Th1-like CD4+	0.01
T cell	CD4+ T cell phenotypes	NKG2A+	Inhibitory-like CD4+	0.01
T cell	CD4+ T cell phenotypes	CD45RA+	Naive-like CD4+	0.01
T cell	CD8+ T cell phenotypes	Tim3+, PD1+, CXCL13+, GranB- and GranK-	Exhausted-like CD8+	0.01
T cell	CD8+ T cell phenotypes	GranB+, GranK+, Tim3-, PD1- and CXCL13-	Cytotoxic-like CD8+	0.01
T cell	CD8+ T cell phenotypes	Tim3+, PD1+, GranB+ and GranK+	Exhausted cytotoxic-like CD8+	0.01
T cell	CD8+ T cell phenotypes	CXCL13+, Tim3- and PD1-	CXCL13-like CD8+	0.01
T cell	CD8+ T cell phenotypes	CD134+	Activated-like CD8+	0.01
T cell	CD8+ T cell phenotypes	EOMES+	Memory-like CD8+	0.01
T cell	CD8+ T cell phenotypes	NKG2A+	Inhibitory-like CD8+	0.01
T cell	CD8+ T cell phenotypes	CD45RA+	Naive-like CD8+	0.01
Myeloid	Myeloid phenotypes	HLADR+	AgM	0.01
Myeloid	Myeloid phenotypes	CD163+	M2-like	0.01
Myeloid	Myeloid phenotypes	CD11b+, CD15- and Arginase-	cM	0.01
Myeloid	Myeloid phenotypes	CD11b+, CD15+ and Arginase+	Neutro/MDSC	0.01
