## Supplemental Tables for "A spatial multi-omic portrait of survival outcome for clear cell renal cell carcinoma": TableS3.xlsx

### Sheet: Discovery
Table S3: Anova of Cox models for survival ecotypes and basic clinical information - Discovery cohort - Related to Figure 3
Analysis of Deviance Table
Cox model: Response is Surv(OS_months, status_OS)
Model 1 (Baseline): ~ Age + Gender + T stage
Model 2 (Test): ~ Age + Gender + T stage + Survival ecotype
loglik	Chisq	Df	Pr(>|Chi|)
-815.397
-809.684	11.4261	2	0.00330261

### Sheet: TCGA KIRC
Table S3: Anova of Cox models for survival ecotypes and basic clinical information - TCGA KIRC cohort - Related to Figure 5
Analysis of Deviance Table
Cox model: Response is Surv(OS_months, status_OS)
Model 1 (Baseline): ~ Gender + T stage
Model 2 (Test): ~ Gender + T stage + Survival ecotype (Gene signature prediction)
loglik	Chisq	Df	Pr(>|Chi|)
-911.61
-898.591	26.0382	2	1.791e-05
