## Supplemental Tables for "A spatial multi-omic portrait of survival outcome for clear cell renal cell carcinoma": TableS4.xlsx

### Sheet: Gene signatures
Table S4: Gene signatures for survival ecotypes - Related to Figure 5
Poor	Favorable
PRSS3	ABCB5
ROS1	ADRB1
COL11A1	SPAG6
NAV3	OXCT1
SEMA3A	AQP6
TPX2	TMPRSS11E
CPXM1	LAMB4
BIRC5	FGF9
MAGEB2	DNTT
MYBL2	TRIM67
SRPX	MLANA
DRP2	PROZ
SCG3	FLRT1
PDGFRL	OMG
EYA1	SCN2A
TNNT1	ERP27
GCK	NXPH2
P3H3	CNTNAP5
CENPA	SLC24A2
MFAP2	KIT
CDC20	TRIM63
PAEP	PIP
HJURP	AQP5
DAW1	DAPL1
MAGEA10	SHOC1
SSX1	SLC18A2
KREMEN2	PDZRN4
SLC6A11	KLK1
GATA4	SFTPB
ITPKA	FUT9
CEP55	HAP1
PADI3	PPM1E
DQX1	FAM3B
CDKN2A	INPP5J
CACNA1B	NUPR2
P4HA3	HS6ST3
HMGA2	ATP4B
GPR158	SLC36A2
ANKFN1	PLCG2
HS3ST3A1	MCCD1
MAGED4	C16orf96
CILP2	DIO1
CAMK2N2	FER1L6
CSMD3	GCGR
MYO1A	TDGF1
LAIR2	KRTAP5-8
SHOX2	SERTM2
FSTL5
CDK5R2
UBE2C
TEX19
MAGED4B
NUDT11
PLXNB3
RORB
PAGE2B
CT45A10
