## Supplemental Tables for "A spatial multi-omic portrait of survival outcome for clear cell renal cell carcinoma": TableS5.xlsx

### Sheet: JAVELIN 101
Table S4: Anova of Cox models for survival ecotypes and IMDC scores - JAVELIN 101 cohort - Related to Figure 6
Analysis of Deviance Table
Cox model: Response is Surv(OS_months, status_OS)
Model 1 (Baseline): ~ IMDC
Model 2 (Test): ~ IMDC + Survival ecotype
loglik	Chisq	Df	Pr(>|Chi|)
-1110.58
-1105.76	9.62287	2	0.00813616

### Sheet: IMmotion151
Table S4: Anova of Cox models for survival ecotypes and IMDC scores - IMmotion 151 cohort - Related to Figure 6
Analysis of Deviance Table
Cox model: Response is Surv(PFS_months, status_PFS)
Model 1 (Baseline): ~ IMDC
Model 2 (Test): ~ IMDC + Survival ecotype
loglik	Chisq	Df	Pr(>|Chi|)
-3194
-3187.4	13.283	2	0.001305

### Sheet: CheckMate
Table S4: Anova of Cox models for survival ecotypes and IMDC scores - CheckMate cohort - Related to Figure 6
Analysis of Deviance Table
Cox model: Response is Surv(OS_months, status_OS)
Model 1 (Baseline): ~ IMDC
Model 2 (Test): ~ IMDC + Survival ecotype
loglik	Chisq	Df	Pr(>|Chi|)
-1164.08
-1161.53	5.10559	2	0.0778638
